# Clinical, *in vitro,* and *in vivo* evidence of *WAPL* as a novel cohesinopathy gene and phenotypic driver of 10q22.3q23.2 genomic disorder

**DOI:** 10.64898/2026.02.23.26346364

**Authors:** Philip M. Boone, Serkan Erdin, Abucar Mohamed, Sadegheh Haghshenas, Kamli N. W. Faour, Emeline Kao, Jack Fu, Chiara Auwerx, Ricardo Harripaul, Bimal Jana, Danielle Springer, Grey Hallstrom, Celine E.F. de Esch, Erica Denhoff, Lauren Holmes, Kiana Mohajeri, John Lemanski, Jennifer Kerkhof, Haley McConkey, Jessica Rzasa, Madison J. McCune, Michael A. Levy, Julia Grafstein, Matthew Larson, Zsabre Wright, Roberta L Beauchamp, Diane Lucente, Rami Abou Jamra, Neena Agrawal, Pankaj Agrawal, Erica F. Andersen, Emanuela Argilli, Renee Araiza, Sonia Ballal, Megan F. Baxter, Gaber Bergant, Astrid Bertsche, Riya Bhavsar, Debora R. Bortola, Viktoria Bothe, Charlotte Brasch-Andersen, Dominique Braun MPhil, Ange-Line Bruel, Catherine Buchanan, Nicholas D. Burt, Laura M.L. Carvalho, Luigi Chiriatti, Benjamin Cogne, Ryan Collins, Amy Crunk, Benjamin Currall, Andree Delahaye-Duriez, Julian Delanne, Anne-Sophie Denommé-Pichon, Koenraad Devriendt, Aloysius Domingo, Laura Duncan, Laurence Faivre, Laura Famularo, Anne Fulton, Casie Genetti, Tamar Harel, Marketa Havlovicova, Jenny Higgs, Marine Houlier, Maria Iascone, LaDonna Immken, Bertrand Isidor, Frank J. Kaiser, Kaycee Karbone, Margaret Kenna, Amjad Khan, Lara Kristina Kimmig, Tjitske Kleefstra, Eva-Maria Kraus, Ana C.V. Krepischi, Ilona Krey, Roger Ladda, Louise Lanoue, Cedric Le Caignec, Zoe K. Lewis, Gloria Lima, Sally Ann Lynch, Milan Macek, Olivier Maier, Silvia Maitz, Alison Male, Marcela Malikova, Victoria McKay, Oana Moldovan, Danielle Monteil, Mariana Moysés Oliveira, Jeeva Munasinghe, Sachiko Nakamori, Sonja Neuser, Mathilde Nizon, Xander Nuttle, Kathryn O’Keefe, Laura Orec, Ilaria Parenti, Borut Peterlin, Rolph Pfundt, Jill Pouncey, Francesca Clementina Radio, Leema Robert, Lance Rodan, Hallel Rosenberg-Fogler, Jill A. Rosenfeld, Hana Safraou, Monica Salani, Sophia Schliesske, Eleanor G. Seaby, Susan Sell, A. Eliot Shearer, Elliott Sherr, Amelle Shillington, Dorothea Siebold, Margje Sinnema, Laura Smith, Alexander P.A. Stegmann, Cathy Stevens, Servi Stevens, Eric Surette, Marco Tartaglia, Jenny C. Taylor, Michelle L. Thompson, Pernille M. Tørring, Frederic Tran Mau Them, Olga Tsoulaki, Muhammad Umair, Els Vanhoutte, Marie Vincent, Antonio Vitobello, Lydia von Wintzingerode, Amy Watt, Marketa Wayhelova, Ingrid M. Wentzensen, William Wilson, Monica H. Wojcik, Bo Yuan, Giuseppe Zampino, Siddharth Srivastava, Dominik S. Westphal, Korbinian M. Riedhammer, Eric Joyce, Rachita Yadav, James Gusella, Derek J. C. Tai, Bekim Sadikovic, Karl E. Pfeifer, Michael E. Talkowski

## Abstract

Cohesin is a fundamental genome-organizing complex that orchestrates three-dimensional chromosome folding and gene expression via DNA loop extrusion. Alterations to genes encoding cohesin subunits and cohesin loaders cause Mendelian disorders, including Cornelia de Lange syndrome (CdLS). By contrast, disruption of factors that remove cohesin from DNA, including *WAPL* and its binding partners *PDS5A* and *PDS5B*, have not yet been associated with human disease. Here, we explored the relevance of these cohesin release factors in Mendelian disease by establishing a rare disease cohort of deeply phenotyped individuals with heterozygous, predicted damaging variants in *WAPL* (n=27), *PDS5A* (n=8), and *PDS5B* (n=8), by modeling *WAPL* deficiency in human cell lines and mice, and by aggregating rare disease association statistics from consortia studies. We identified a *WAPL*-related disorder characterized by developmental delay, intellectual disability, and risk of other developmental anomalies including clubfoot. Similarities between individuals with damaging *WAPL* variants and those with large, recurrent 10q22.3q23.2 (10q) deletions (which encompass *WAPL*) nominate *WAPL* as a driver gene within this genomic disorder region. While carriers of *PDS5A* or *PDS5B* variants exhibited features of developmental disorders, neither cohort-based statistics nor case phenotyping associated these genes with specific phenotypes. We used CRISPR engineering to generate truncating variants in *WAPL*, as well the 7.8 Mb 10q deletion or duplication in human iPSCs and induced neurons. Transcriptomic analyses identified differentially expressed genes in both models, with highly significant overlap between *WAPL* haploinsufficiency and 10q deletion signatures. Mice with 50% residual *Wapl* expression exhibited mild deficits of growth and learning/memory, whereas those with 25% residual *Wapl* expression displayed birth defects and postnatal lethality, revealing a dosage liability threshold below the level of heterozygosity. In summary, we delineated a novel genetic condition caused by cohesin release factor deficiency, nominated *WAPL* as a driver gene within a genomic disorder region, and further illuminated dosage sensitivity of human cohesin.
