## Supplementary material for "Clinical, *in vitro,* and *in vivo* evidence of *WAPL* as a novel cohesinopathy gene and phenotypic driver of 10q22.3q23.2 genomic disorder": Table S1

### Sheet: Sheet1
Table S1. Constraint metrics of human cohesin genes
Notes: CdLS, Cornelia de Lange syndrome. pLI, probability of heterozygous loss-of-function intolerance; pHaplo, probability of haploinsufficiency; pTriplo, probability of triplosensitivity. *Missense variants and in-frame indels are a cause of atypical CdLS, while pLoF variants are associated with atypical CdLS or nonspecific growth and developmental features (Ansari et al HGG Advances 2024).
	Autosomal dominant CdLS genes			Cohesin release factor genes
	NIPBL	RAD21	SMC3*	WAPL	PDS5A	PDS5B	Reference for metric
pLI	1	1	1	1	0.96	0.98	gnomAD v4.0.0 (https://gnomad.broadinstitute.org/)
LOEUF	0.03	0.21	0.08	0.04	0.33	0.33	gnomAD v4.0.0 (https://gnomad.broadinstitute.org/)
Missense constraint Z	6.68	3.65	7.62	4.27	2.69	2.35	gnomAD v4.0.0 (https://gnomad.broadinstitute.org/)
pHaplo	1	0.99	1	0.99	0.99	0.97	Collins et al. Cell 2022
pHaplo rank %ile	99.8	98.3	99.6	97.2	97.5	94.1	Collins et al. Cell 2022
pTriplo	0.92	0.8	1	0.95	1	0.94	Collins et al. Cell 2022
