## Supplementary material for "Clinical, *in vitro,* and *in vivo* evidence of *WAPL* as a novel cohesinopathy gene and phenotypic driver of 10q22.3q23.2 genomic disorder": Table S2

### Sheet: data
Table S2. Cohort-based analyses of disease association of cohesin release factor genes
		SCHEMA	BIPEX						Epilepsy
Gene	Gene ID	Schizophrenia, PTV and Mis combined	Bipolar or epilepsy						Epilepsy
	Models Tested	SCHEMA.p	bipex1_or_ptv	bipex1_pval_ptv	bipex1_or_mis	bipex1_pval_mis	bipex2_OR	bipex2_FDR	epi_or_ptv	epi_pval_ptv	epi_or_mis	epi_pval_mis
WAPL	ENSG00000062650	0.168	0	1	1.0351	1	NA	NA	11.8419	0.079359	1.38407	0.497775
PDS5A	ENSG00000121892	0.774	Inf	0.49138	0.86254	1	NA	NA	1.64107	0.669707	1.00946	0.980023
PDS5B	ENSG00000083642	0.44	Inf	0.49138	3.6236	0.10368	NA	NA	0.490497	0.427586	1.16686	0.771278

### Sheet: glossary
Table S2. Cohort-based analyses of disease association of cohesin release factor genes
Notes: Significant results indicating risk are hilighted in green.
p or pval = p value
ptv = protein truncating variant
mis = missense
FDR = false discovery rate
epi = epilepsy
or = odds ratio
bipex = bipolar or epilepsy
