## Supplementary material for "Clinical, *in vitro,* and *in vivo* evidence of *WAPL* as a novel cohesinopathy gene and phenotypic driver of 10q22.3q23.2 genomic disorder": Table S3

### Sheet: Sheet1
Table S3. Databases queried to identify WAPL, PDS5A, PDS5B, and 10q22.3q23.2 deletion cases
Source	Reference (Citation)
Baylor Genetics Laboratories	https://www.baylorgenetics.com/
Boston Children's Hospital CdLS and Related Disorders Clinic	https://www.childrenshospital.org/programs/cornelia-de-lange-syndrome-and-related-disorders-clinic
Boston Children's Hospital internal databases	https://kp4cd.org/node/1215
Broad Institute Translational Genomics Group seqr	https://seqr.broadinstitute.org/ (Pais et al. Hum Mutat 2022)
ClinVar	https://www.ncbi.nlm.nih.gov/clinvar/ (Landrum et al. Nucleic Acids Res 2018)
DECIPHER	https://www.deciphergenomics.org/ (Firth et al. Am J Hum Genet 2009)
GeneDx	https://www.genedx.com/
GeneMatcher	https://genematcher.org/ (Sobreira et al. Hum Mutat 2015)
Geno2MP	https://geno2mp.gs.washington.edu/
DDD	(Kaplanis et al. Nature 2020)
Boston Children's Hospital Manton Center for Orphan Disease Research	https://www.childrenshospital.org/research/centers/manton-center-orphan-disease-research
Matchmaker Exchange	https://www.matchmakerexchange.org/ (Philippakis et al. Hum Mutat 2015)
GREGoR	https://gregorconsortium.org/ (Dawood et al. Nature 2025)
SPARK (Simons Powering Autism Research)	https://sparkforautism.org/
