## Supplementary material for "Clinical, *in vitro,* and *in vivo* evidence of *WAPL* as a novel cohesinopathy gene and phenotypic driver of 10q22.3q23.2 genomic disorder": Table S8

### Sheet: Sheet1
Table S8 - DEG statistics
			p<0.05			FDR<0.1
Comparison	Cell type	# genes analyzed	All	Upregulated	Downregulated	All	Upregulated	Downregulated
WAPL HetvsWt	iPSC	17133	912	415	497	34	12	22
	iN	16504	1015	686	329	165	134	31
10q22 DelvsWt	iPSC	16914	2013	902	1111	394	127	267
	iN	16143	897	444	453	74	36	38
10q22 DupvsWt	iPSC	16914	2113	1072	1041	585	304	281
	iN	16143	1014	493	521	46	29	17
10q22 Dose response	iPSC	16914	1845	1074	771	458	303	155
	iN	16143	1496	715	781	191	89	102
