## Supplementary material for "Clinical, *in vitro,* and *in vivo* evidence of *WAPL* as a novel cohesinopathy gene and phenotypic driver of 10q22.3q23.2 genomic disorder": Table S10

### Sheet: All genes in and flanking regio
Table S10. DEGs within and flanking 10q dels/dups
Overlaps with del/dup region (defined by average position of two flanking CRISPR guides on a given side)
1Mb flanking of del/dup region
p(nominal)<0.05
p(nominal)>=0.05
							10q23 iN DEL						10q23 iN DUP						10q23 iN Dose Response						10q23 iPSC DEL						10q23 iPSC DUP						10q23 iPSC Dose Response
geneid	chr	start	end	type	symbol	ensemblid	baseMean	log2FoldChange_deliPSC	lfcSE	stat	pvalue	padj	baseMean	log2FoldChange_dupiPSC	lfcSE	stat	pvalue	padj	baseMean	log2FoldChange_iPSCDoseResponse	lfcSE	stat	pvalue	padj	baseMean	log2FoldChange_deliN	lfcSE	stat	pvalue	padj	baseMean	log2FoldChange_dupiN	lfcSE	stat	pvalue	padj	baseMean	log2FoldChange_iNDoseResponse	lfcSE	stat	pvalue	padj
ZMIZ1-AS1|ENSG00000224596	10	78943328	79067895	antisense	ZMIZ1-AS1	ENSG00000224596	39.0656	-0.185345	0.298652	-0.620604	0.53486	0.999917	39.0656	0.11311	0.363835	0.310883	0.755889	0.985992	39.0656	0.153809	0.194206	0.791985	0.428369	0.907567	NA	NA	NA	NA	NA	NA	NA	NA	NA	NA	NA	NA	NA	NA	NA	NA	NA	NA
ZMIZ1|ENSG00000108175	10	79069035	79316528	protein_coding	ZMIZ1	ENSG00000108175	12980.5	-0.0260325	0.0314711	-0.82719	0.408129	0.999917	12980.5	0.034668	0.0388616	0.892089	0.372345	0.969817	12980.5	0.0296062	0.02075	1.4268	0.153637	0.74325	2285.63	-0.0658004	0.0482967	-1.36242	0.173065	0.658247	2285.63	-0.0631424	0.0503137	-1.25497	0.209489	0.685913	2285.63	0.00290593	0.0255263	0.113841	0.909364	0.991567
PPIF|ENSG00000108179	10	79347469	79355337	protein_coding	PPIF	ENSG00000108179	193.056	0.0787964	0.119742	0.658054	0.510504	0.999917	193.056	-0.419437	0.14766	-2.84055	0.00450352	0.398066	193.056	-0.221251	0.0822179	-2.69103	0.0071231	0.271471	1391.32	0.00945439	0.0525592	0.179881	0.857246	0.979032	1391.32	0.0622444	0.0547057	1.1378	0.255202	0.727417	1391.32	0.0254231	0.0262846	0.967225	0.333432	0.818376
ZCCHC24|ENSG00000165424	10	79382325	79445627	protein_coding	ZCCHC24	ENSG00000165424	NA	NA	NA	NA	NA	NA	NA	NA	NA	NA	NA	NA	NA	NA	NA	NA	NA	NA	434.987	-0.0280164	0.0891566	-0.314238	0.75334	0.956718	434.987	0.0322527	0.0917073	0.351691	0.72507	0.94126	434.987	0.0300875	0.0429381	0.700719	0.483478	0.88986
EIF5AL1|ENSG00000253626	10	79512601	79516440	protein_coding	EIF5AL1	ENSG00000253626	NA	NA	NA	NA	NA	NA	NA	NA	NA	NA	NA	NA	NA	NA	NA	NA	NA	NA	67.3822	-0.306392	0.242058	-1.26578	0.205592	0.693285	67.3822	0.176382	0.249722	0.706312	0.479994	0.854321	67.3822	0.242958	0.115662	2.10058	0.0356782	0.400219
NUTM2B-AS1|ENSG00000225484	10	79663088	79826594	antisense	NUTM2B-AS1	ENSG00000225484	741.782	-0.101239	0.0594711	-1.70232	0.0886955	0.947037	741.782	0.181039	0.0714372	2.53423	0.0112694	0.561471	741.782	0.135321	0.0388922	3.47939	0.00050256	0.0567333	856.918	-0.323663	0.0755048	-4.28666	1.81e-05	0.00352631	856.918	0.122752	0.0778094	1.5776	0.114657	0.554551	856.918	0.225434	0.0388323	5.80533	6.42e-09	2.17e-06
AL132656.4|ENSG00000280355	10	79681973	79684094	TEC	AL132656.4	ENSG00000280355	353.664	0.183379	0.100465	1.82531	0.0679545	0.921066	353.664	-0.0712617	0.123229	-0.578289	0.563069	0.977906	353.664	-0.136088	0.065715	-2.07088	0.0383703	0.495108	182.67	0.0432792	0.12575	0.344168	0.73072	0.952042	182.67	-0.298537	0.130728	-2.28364	0.0223928	0.282017	182.67	-0.168365	0.0626852	-2.68588	0.0072338	0.180195
AL132656.1|ENSG00000224886	10	79684494	79684983	transcribed_processed_pseudogene	AL132656.1	ENSG00000224886	191.529	0.211097	0.122182	1.72772	0.0840393	0.945654	191.529	0.300185	0.150098	1.99992	0.0455086	0.778073	191.529	0.0024644	0.0874756	0.0281724	0.977525	0.997798	84.6765	0.30063	0.174947	1.71841	0.0857227	0.512518	84.6765	-0.0576855	0.185823	-0.310432	0.756232	0.949969	84.6765	-0.184568	0.0856671	-2.15448	0.0312028	0.375366
NUTM2B|ENSG00000188199	10	79703227	79714681	protein_coding	NUTM2B	ENSG00000188199	28.2499	-0.62754	0.342569	-1.83187	0.0669715	0.920162	28.2499	1.31392	0.399106	3.29216	0.0009942	0.216884	28.2499	0.932496	0.224948	4.14538	3.39e-05	0.00684569	NA	NA	NA	NA	NA	NA	NA	NA	NA	NA	NA	NA	NA	NA	NA	NA	NA	NA
AL135925.1|ENSG00000272447	10	79825902	79827602	lincRNA	AL135925.1	ENSG00000272447	103.351	-0.968121	0.180887	-5.35208	8.69e-08	6.1e-05	103.351	0.553092	0.203308	2.72047	0.00651896	0.469802	103.351	0.780853	0.117532	6.64373	3.06e-11	2.06e-08	35.9281	-1.2996	0.330764	-3.92909	8.53e-05	0.0119191	35.9281	0.225591	0.316127	0.71361	0.475469	0.850944	35.9281	0.747691	0.165588	4.51538	6.32e-06	0.00096307
AL512662.2|ENSG00000283913	10	79904898	79951029	processed_transcript	AL512662.2	ENSG00000283913	45.4248	-0.752481	0.29487	-2.5519	0.0107136	0.574583	45.4248	0.781261	0.339222	2.3031	0.0212733	0.670732	45.4248	0.764649	0.188513	4.05623	4.99e-05	0.00981812	NA	NA	NA	NA	NA	NA	NA	NA	NA	NA	NA	NA	NA	NA	NA	NA	NA	NA
MBL1P|ENSG00000242600	10	79920178	79923119	transcribed_unitary_pseudogene	MBL1P	ENSG00000242600	84.866	-0.856299	0.222107	-3.85534	0.00011557	0.0327299	84.866	0.471486	0.257512	1.83093	0.0671116	0.833102	84.866	0.687083	0.144122	4.76737	1.87e-06	0.0007087	NA	NA	NA	NA	NA	NA	NA	NA	NA	NA	NA	NA	NA	NA	NA	NA	NA	NA
SFTPD-AS1|ENSG00000273372	10	79968213	79973213	antisense	SFTPD-AS1	ENSG00000273372	73.7483	-0.768342	0.196342	-3.91329	9.1e-05	0.0271242	73.7483	0.286472	0.21865	1.31018	0.190133	0.917877	73.7483	0.547747	0.127053	4.31117	1.62e-05	0.00391297	NA	NA	NA	NA	NA	NA	NA	NA	NA	NA	NA	NA	NA	NA	NA	NA	NA	NA
TMEM254-AS1|ENSG00000230091	10	80046860	80078912	antisense	TMEM254-AS1	ENSG00000230091	25.0864	-0.932568	0.392137	-2.37817	0.0173988	0.680691	25.0864	0.433792	0.450094	0.963781	0.335156	0.959821	25.0864	0.708898	0.252149	2.81142	0.00493231	0.225559	31.2119	-1.21509	0.389114	-3.12272	0.00179189	0.0848963	31.2119	0.869996	0.351132	2.47769	0.0132236	0.21694	31.2119	1.02692	0.175763	5.84264	5.14e-09	1.77e-06
TMEM254|ENSG00000133678	10	80078646	80092557	protein_coding	TMEM254	ENSG00000133678	350.851	-0.838381	0.10374	-8.08159	6.39e-16	7.37e-13	350.851	0.570875	0.120327	4.74436	2.09e-06	0.00198625	350.851	0.719563	0.0701183	10.2621	1.04e-24	1.3e-21	489.522	-0.81265	0.0940879	-8.63714	5.76e-18	8.12e-15	489.522	0.676215	0.0930918	7.26396	3.76e-13	4.54e-10	489.522	0.743987	0.045648	16.2984	1.01e-59	2.45e-56
ANXA11|ENSG00000122359	10	80150889	80205572	protein_coding	ANXA11	ENSG00000122359	35.7011	-1.19387	0.324345	-3.68088	0.00023243	0.0586268	35.7011	0.972963	0.347697	2.7983	0.00513718	0.423109	35.7011	1.08707	0.203456	5.34304	9.14e-08	4.22e-05	1526.33	-1.01964	0.0670977	-15.1964	3.74e-52	7.9e-49	1526.33	0.507595	0.066792	7.59964	2.97e-14	3.86e-11	1526.33	0.76801	0.0618112	12.4251	1.91e-35	3.23e-32
EIF5AP4|ENSG00000234743	10	80247219	80247683	processed_pseudogene	EIF5AP4	ENSG00000234743	NA	NA	NA	NA	NA	NA	NA	NA	NA	NA	NA	NA	NA	NA	NA	NA	NA	NA	108.88	-0.161737	0.174188	-0.928515	0.353141	0.81035	108.88	-0.0825714	0.179612	-0.459721	0.645717	0.915078	108.88	0.0418919	0.084265	0.497145	0.619087	0.930762
MAT1A|ENSG00000151224	10	80271820	80289684	protein_coding	MAT1A	ENSG00000151224	NA	NA	NA	NA	NA	NA	NA	NA	NA	NA	NA	NA	NA	NA	NA	NA	NA	NA	124.081	-0.807409	0.18641	-4.33135	1.48e-05	0.00294895	124.081	0.953533	0.180939	5.26991	1.36e-07	4.98e-05	124.081	0.880098	0.0866579	10.156	3.12e-24	4.05e-21
DYDC2|ENSG00000133665	10	80344745	80368073	protein_coding	DYDC2	ENSG00000133665	NA	NA	NA	NA	NA	NA	NA	NA	NA	NA	NA	NA	NA	NA	NA	NA	NA	NA	56.5788	-1.15588	0.256021	-4.51479	6.34e-06	0.00162422	56.5788	0.879309	0.23811	3.69287	0.00022173	0.0179793	56.5788	1.00988	0.121221	8.33094	8.02e-17	7.14e-14
FAM213A|ENSG00000122378	10	80407829	80437115	protein_coding	FAM213A	ENSG00000122378	2415.83	-1.01868	0.0386447	-26.3601	3.93e-153	6.35e-149	2415.83	0.68019	0.0442248	15.3803	2.22e-53	3.58e-49	2415.83	0.873417	0.036915	23.6602	9.26e-124	1.5e-119	1128.75	-1.05585	0.0620581	-17.0138	6.49e-65	1.57e-61	1128.75	0.617209	0.0600986	10.2699	9.63e-25	2.71e-21	1128.75	0.835367	0.0389147	21.4666	3.2e-102	1.35e-98
TSPAN14|ENSG00000108219	10	80454166	80533123	protein_coding	TSPAN14	ENSG00000108219	2312.6	-1.04986	0.0479929	-21.8753	4.47e-106	1.8e-102	2312.6	0.679176	0.056266	12.0708	1.51e-33	8.11e-30	2312.6	0.889772	0.0419136	21.2287	5.19e-100	4.19e-96	1815.51	-1.07104	0.0624071	-17.1621	5.1e-66	1.44e-62	1815.51	0.486878	0.0620344	7.84851	4.21e-15	5.93e-12	1815.51	0.783529	0.0655533	11.9526	6.3e-33	9.68e-30
NRG3|ENSG00000185737	10	81875314	82987179	protein_coding	NRG3	ENSG00000185737	1712.93	-1.03116	0.0481506	-21.4154	9.6e-102	3.1e-98	1712.93	0.626145	0.0554383	11.2945	1.4e-29	4.51e-26	1712.93	0.854704	0.0437269	19.5464	4.43e-85	2.38e-81	104.583	-1.37949	0.191126	-7.21769	5.29e-13	5.59e-10	104.583	0.478517	0.17569	2.72364	0.00645665	0.147929	104.583	0.913328	0.0983217	9.28919	1.55e-20	1.55e-17
GHITM|ENSG00000165678	10	84139440	84153245	protein_coding	GHITM	ENSG00000165678	1927.88	-0.993746	0.0516149	-19.2531	1.33e-82	3.58e-79	1927.88	0.545375	0.0605447	9.00781	2.1e-19	5.66e-16	1927.88	0.803541	0.0613549	13.0966	3.44e-39	6.18e-36	2618.09	-0.869022	0.0442039	-19.6594	4.8e-86	2.03e-82	2618.09	0.643117	0.0438088	14.6801	8.65e-49	7.31e-45	2618.09	0.756015	0.0257533	29.3561	2e-189	3.38e-185
CDHR1|ENSG00000148600	10	84194635	84219621	protein_coding	CDHR1	ENSG00000148600	1925.92	-1.15604	0.116107	-9.95672	2.36e-23	3.17e-20	1925.92	0.564435	0.14208	3.97265	7.11e-05	0.03477	1925.92	0.90546	0.103181	8.77544	1.7e-18	1.83e-15	323.787	-1.16907	0.213251	-5.48215	4.2e-08	1.97e-05	323.787	0.268269	0.21895	1.22525	0.220481	0.69782	323.787	0.727963	0.132577	5.49089	4e-08	1.17e-05
LINC00858|ENSG00000229404	10	84279980	84294659	lincRNA	LINC00858	ENSG00000229404	NA	NA	NA	NA	NA	NA	NA	NA	NA	NA	NA	NA	NA	NA	NA	NA	NA	NA	28.042	-1.21413	0.376817	-3.22206	0.00127274	0.0679298	28.042	1.06925	0.338954	3.15455	0.00160743	0.0638219	28.042	1.1359	0.171212	6.63446	3.26e-11	1.76e-08
CCSER2|ENSG00000107771	10	84328558	84518521	protein_coding	CCSER2	ENSG00000107771	4352.75	-1.01497	0.0397212	-25.5523	5.18e-144	4.18e-140	4352.75	0.570926	0.0470884	12.1246	7.83e-34	6.32e-30	4352.75	0.827559	0.05686	14.5543	5.48e-48	1.26e-44	1365.43	-1.09701	0.0593284	-18.4904	2.47e-76	8.34e-73	1365.43	0.559744	0.0578398	9.67749	3.76e-22	7.95e-19	1365.43	0.831701	0.0564028	14.7457	3.28e-49	6.93e-46
TNPO1P1|ENSG00000225423	10	84390908	84392045	processed_pseudogene	TNPO1P1	ENSG00000225423	86.11	-1.16363	0.219123	-5.31041	1.09e-07	7.36e-05	86.11	1.00734	0.251818	4.00028	6.33e-05	0.0335066	86.11	1.09436	0.142738	7.66694	1.76e-14	1.67e-11	36.9486	-0.41269	0.318015	-1.29771	0.194388	0.682938	36.9486	0.729329	0.317327	2.29835	0.0215419	0.275821	36.9486	0.572718	0.152949	3.74451	0.00018074	0.0145577
RPS3AP5|ENSG00000178429	10	84560443	84561263	processed_pseudogene	RPS3AP5	ENSG00000178429	39.4209	-0.354767	0.232702	-1.52456	0.12737	0.988522	39.4209	-0.346901	0.286166	-1.21224	0.225421	0.934935	39.4209	0.0600146	0.16102	0.372715	0.70936	0.967326	238.549	0.0908506	0.134311	0.676418	0.498775	0.87918	238.549	0.0148063	0.140828	0.105137	0.916267	0.984421	238.549	-0.0390921	0.0652439	-0.599169	0.54906	0.911459
GRID1|ENSG00000182771	10	85599555	86366493	protein_coding	GRID1	ENSG00000182771	713.453	-1.07472	0.185776	-5.78504	7.25e-09	6.16e-06	713.453	0.830568	0.227875	3.64484	0.00026756	0.093896	713.453	0.970902	0.123281	7.87555	3.39e-15	3.42e-12	NA	NA	NA	NA	NA	NA	NA	NA	NA	NA	NA	NA	NA	NA	NA	NA	NA	NA
WAPL|ENSG00000062650	10	86435256	86521815	protein_coding	WAPL	ENSG00000062650	1197.63	-0.936864	0.056815	-16.4897	4.35e-61	8.78e-58	1197.63	0.554411	0.0656803	8.44104	3.15e-17	7.25e-14	1197.63	0.7703	0.0464605	16.5797	9.78e-62	3.95e-58	3936.59	-0.965445	0.0388449	-24.8538	2.35e-136	3.98e-132	3936.59	0.644178	0.0385407	16.7142	1.03e-62	1.75e-58	3936.59	0.806636	0.0277	29.1204	1.98e-186	1.67e-182
AL731569.1|ENSG00000227896	10	86521945	86525101	antisense	AL731569.1	ENSG00000227896	36.8368	-0.382549	0.31801	-1.20295	0.228997	0.999917	36.8368	1.30839	0.372472	3.51273	0.00044354	0.132592	36.8368	0.785094	0.215117	3.64961	0.00026264	0.03447	56.9703	-0.862198	0.255759	-3.37114	0.00074859	0.0505194	56.9703	0.508656	0.25031	2.03211	0.0421426	0.374206	56.9703	0.681217	0.122797	5.54753	2.9e-08	8.75e-06
LDB3|ENSG00000122367	10	86668449	86736068	protein_coding	LDB3	ENSG00000122367	187.546	-1.0697	0.143755	-7.44112	9.98e-14	1.07e-10	187.546	0.898234	0.16308	5.50794	3.63e-08	4.19e-05	187.546	0.991236	0.093221	10.6332	2.09e-26	3.04e-23	37.5012	-1.03414	0.340337	-3.03857	0.00237707	0.101019	37.5012	0.472134	0.327148	1.44318	0.148969	0.609055	37.5012	0.739414	0.161587	4.57596	4.74e-06	0.00078607
AC067750.1|ENSG00000272631	10	86749754	86756298	antisense	AC067750.1	ENSG00000272631	91.4438	-0.93289	0.196585	-4.74548	2.08e-06	0.00104938	91.4438	0.897629	0.221987	4.04361	5.26e-05	0.0292996	91.4438	0.916424	0.126042	7.27081	3.57e-13	2.8e-10	253.591	-1.11634	0.119301	-9.35735	8.18e-21	1.38e-17	253.591	0.301838	0.114768	2.62997	0.00853918	0.170713	253.591	0.704337	0.072181	9.75793	1.71e-22	2.06e-19
BMPR1A|ENSG00000107779	10	86756601	86932838	protein_coding	BMPR1A	ENSG00000107779	1106.37	-0.923246	0.0611049	-15.1092	1.41e-51	2.53e-48	1106.37	0.499911	0.0706708	7.0738	1.51e-12	2.7e-09	1106.37	0.738826	0.0505421	14.618	2.16e-48	5.8e-45	3770.87	-0.936293	0.0460555	-20.3297	7.03e-92	3.96e-88	3770.87	0.57947	0.0464383	12.4783	9.81e-36	3.32e-32	3770.87	0.759998	0.0409791	18.546	8.79e-77	2.48e-73
MMRN2|ENSG00000173269	10	86935540	86969481	protein_coding	MMRN2	ENSG00000173269	327.085	-1.27014	0.107295	-11.8378	2.49e-32	4.02e-29	327.085	0.512293	0.120943	4.23583	2.28e-05	0.0141381	327.085	0.936108	0.088097	10.6259	2.26e-26	3.04e-23	66.0654	-0.928255	0.239331	-3.87855	0.00010508	0.013778	66.0654	0.55281	0.225016	2.45676	0.0140197	0.223059	66.0654	0.733398	0.110592	6.63155	3.32e-11	1.76e-08
SNCG|ENSG00000173267	10	86958618	86963260	protein_coding	SNCG	ENSG00000173267	4969.12	-1.03838	0.0451707	-22.9879	6.16e-117	3.31e-113	4969.12	0.639574	0.0544414	11.7479	7.24e-32	2.92e-28	4969.12	0.87099	0.056703	15.3606	3.01e-53	9.71e-50	140.206	-1.15431	0.204198	-5.6529	1.58e-08	7.62e-06	140.206	0.65043	0.200651	3.24161	0.00118859	0.0519476	140.206	0.893609	0.0991149	9.01589	1.95e-19	1.83e-16
ADIRF-AS1|ENSG00000272734	10	86965345	86971311	processed_transcript	ADIRF-AS1	ENSG00000272734	28.5397	-0.984369	0.389682	-2.52608	0.0115343	0.581765	28.5397	0.200832	0.450293	0.446004	0.655595	0.980692	28.5397	0.635595	0.257384	2.46944	0.0135324	0.342998	154.684	-1.01542	0.170025	-5.97219	2.34e-09	1.56e-06	154.684	0.729498	0.159364	4.57755	4.7e-06	0.00099465	154.684	0.864388	0.0797725	10.8357	2.33e-27	3.29e-24
GLUD1|ENSG00000148672	10	87050486	87094866	protein_coding	GLUD1	ENSG00000148672	1436.96	-0.986348	0.0546099	-18.0617	6.38e-73	1.47e-69	1436.96	0.464042	0.0634015	7.31911	2.5e-13	5.04e-10	1436.96	0.76421	0.06824	11.1989	4.13e-29	6.67e-26	3934.65	-0.959223	0.0420709	-22.8001	4.57e-115	3.86e-111	3934.65	0.599631	0.0421136	14.2384	5.29e-46	2.98e-42	3934.65	0.781991	0.0385588	20.2805	1.91e-91	6.47e-88
FAM35A|ENSG00000122376	10	87094161	87191468	protein_coding	FAM35A	ENSG00000122376	406.649	-1.02908	0.0880035	-11.6936	1.37e-31	2.02e-28	406.649	0.632622	0.0995378	6.3556	2.08e-10	2.79e-07	406.649	0.854447	0.0637634	13.4003	6.02e-41	1.22e-37	1290.15	-0.890566	0.0680646	-13.0841	4.06e-39	7.63e-36	1290.15	0.674239	0.0674413	9.99741	1.56e-23	3.78e-20	1290.15	0.782083	0.0351459	22.2525	1.07e-109	6.02e-106
AL136982.3|ENSG00000237280	10	87113954	87115523	sense_intronic	AL136982.3	ENSG00000237280	22.6884	-1.17615	0.342236	-3.43667	0.00058892	0.118836	22.6884	-0.21603	0.372021	-0.580691	0.561449	0.977906	22.6884	0.532972	0.230068	2.31658	0.0205265	0.41099	34.8217	-1.16572	0.327454	-3.55995	0.00037093	0.0326765	34.8217	0.527387	0.313389	1.68285	0.0924038	0.512264	34.8217	0.828505	0.15976	5.18593	2.15e-07	5.28e-05
NUTM2A-AS1|ENSG00000223482	10	87203875	87342612	antisense	NUTM2A-AS1	ENSG00000223482	578.42	-0.755009	0.0929383	-8.12376	4.52e-16	5.61e-13	578.42	0.37545	0.110866	3.38653	0.00070782	0.173125	578.42	0.591323	0.0663165	8.91668	4.8e-19	5.54e-16	559.123	-0.586623	0.0816881	-7.18126	6.91e-13	6.87e-10	559.123	0.248376	0.081611	3.04341	0.00233915	0.0804154	559.123	0.417506	0.0435344	9.59026	8.79e-22	9.91e-19
AL157893.1|ENSG00000285257	10	87214136	87216173	unprocessed_pseudogene	AL157893.1	ENSG00000285257	100.397	-0.823041	0.175416	-4.69194	2.71e-06	0.00132383	100.397	0.743557	0.20136	3.69267	0.00022191	0.0873738	100.397	0.787062	0.113364	6.94277	3.84e-12	2.7e-09	72.7918	-1.01666	0.21978	-4.62582	3.73e-06	0.00105565	72.7918	0.356781	0.205752	1.73404	0.0829116	0.492493	72.7918	0.673484	0.105557	6.38031	1.77e-10	8.3e-08
NUTM2A|ENSG00000184923	10	87225448	87236908	protein_coding	NUTM2A	ENSG00000184923	57.9753	-0.231424	0.203619	-1.13655	0.255724	0.999917	57.9753	0.14429	0.24591	0.586759	0.557366	0.977906	57.9753	0.195021	0.131552	1.48246	0.138217	0.725901	NA	NA	NA	NA	NA	NA	NA	NA	NA	NA	NA	NA	NA	NA	NA	NA	NA	NA
LINC00863|ENSG00000224914	10	87342736	87357882	bidirectional_promoter_lncRNA	LINC00863	ENSG00000224914	245.367	-0.18691	0.111996	-1.66891	0.0951357	0.955699	245.367	0.135691	0.136884	0.991282	0.321548	0.956038	245.367	0.16512	0.0729175	2.26448	0.0235448	0.422829	39.65	-0.196281	0.31631	-0.620534	0.534906	0.894385	39.65	0.0492096	0.312833	0.157303	0.875006	0.976914	39.65	0.122203	0.145798	0.838166	0.401937	0.851304
NUTM2D|ENSG00000214562	10	87357668	87370695	protein_coding	NUTM2D	ENSG00000214562	166.767	-0.0330351	0.125294	-0.263661	0.792041	0.999917	166.767	0.207145	0.154546	1.34035	0.180131	0.915431	166.767	0.105619	0.0823719	1.28222	0.199764	0.792528	NA	NA	NA	NA	NA	NA	NA	NA	NA	NA	NA	NA	NA	NA	NA	NA	NA	NA
MINPP1|ENSG00000107789	10	87504875	87553460	protein_coding	MINPP1	ENSG00000107789	372.588	-0.0331625	0.0915622	-0.362185	0.717214	0.999917	372.588	-0.0218225	0.112207	-0.194484	0.845797	0.985992	372.588	0.0102057	0.0596782	0.171012	0.864214	0.987492	647.249	-0.0035082	0.0753338	-0.0465688	0.962857	0.994304	647.249	0.108338	0.0784994	1.38012	0.167551	0.635132	647.249	0.0541328	0.0372098	1.4548	0.145724	0.655967
AL138767.3|ENSG00000225913	10	87607985	87659279	lincRNA	AL138767.3	ENSG00000225913	NA	NA	NA	NA	NA	NA	NA	NA	NA	NA	NA	NA	NA	NA	NA	NA	NA	NA	25.3979	0.0678453	0.330196	0.20547	0.837205	0.974495	25.3979	-0.373411	0.352118	-1.06047	0.288929	0.753473	25.3979	-0.214758	0.165726	-1.29587	0.195022	0.711672
PAPSS2|ENSG00000198682	10	87659613	87747705	protein_coding	PAPSS2	ENSG00000198682	NA	NA	NA	NA	NA	NA	NA	NA	NA	NA	NA	NA	NA	NA	NA	NA	NA	NA	1232.44	0.0190405	0.0615134	0.309534	0.756915	0.956859	1232.44	0.0666897	0.0639878	1.04222	0.297308	0.758334	1232.44	0.0227338	0.0306773	0.741063	0.458655	0.878874
ATAD1|ENSG00000138138	10	87751512	87841343	protein_coding	ATAD1	ENSG00000138138	2586.35	0.0775228	0.0419979	1.84587	0.0649108	0.915957	2586.35	-0.0091058	0.0517771	-0.175866	0.860399	0.985992	2586.35	-0.0488591	0.0280362	-1.74272	0.0813834	0.645588	1867.51	0.00716845	0.0517079	0.138634	0.88974	0.9828	1867.51	0.013148	0.0539887	0.243532	0.807593	0.960558	1867.51	0.00275598	0.0258419	0.106648	0.915068	0.992273
CFL1P1|ENSG00000223820	10	87817928	87845612	transcribed_unprocessed_pseudogene	CFL1P1	ENSG00000223820	38.315	0.200566	0.236572	0.847801	0.396549	0.999917	38.315	0.143894	0.291548	0.493552	0.621623	0.977906	38.315	-0.0558056	0.155032	-0.359963	0.718875	0.969379	21.3163	-0.164801	0.374374	-0.440204	0.659789	0.931497	21.3163	0.151608	0.388328	0.390412	0.696232	0.931464	21.3163	0.15828	0.178956	0.884464	0.376446	0.840444
KLLN|ENSG00000227268	10	87859161	87863437	protein_coding	KLLN	ENSG00000227268	38.1557	0.135977	0.25808	0.526881	0.598276	0.999917	38.1557	-0.0091921	0.319064	-0.0288096	0.977016	0.998226	38.1557	-0.0821792	0.168243	-0.488455	0.625228	0.959873	NA	NA	NA	NA	NA	NA	NA	NA	NA	NA	NA	NA	NA	NA	NA	NA	NA	NA
PTEN|ENSG00000171862	10	87863113	87971930	protein_coding	PTEN	ENSG00000171862	2592.83	0.00147273	0.0471859	0.0312112	0.975101	0.999917	2592.83	-0.0805454	0.0581152	-1.38596	0.165759	0.915431	2592.83	-0.0345632	0.031636	-1.09253	0.2746	0.837984	2440.39	0.0717704	0.042516	1.68808	0.0913961	0.527063	2440.39	0.073864	0.0444135	1.6631	0.0962925	0.522748	2440.39	-0.0011972	0.0232697	-0.0514494	0.958967	0.997001
AC063965.1|ENSG00000224745	10	87878692	87880427	sense_intronic	AC063965.1	ENSG00000224745	30.856	-0.0245773	0.320089	-0.0767827	0.938796	0.999917	30.856	0.0558203	0.395643	0.141087	0.887801	0.988437	30.856	0.0374372	0.211409	0.177085	0.859442	0.986699	61.751	0.210092	0.230797	0.910288	0.362671	0.815669	61.751	-0.198222	0.242999	-0.815731	0.414654	0.827156	61.751	-0.204542	0.11203	-1.82578	0.0678838	0.515916
RPL11P3|ENSG00000213613	10	87945502	87946024	processed_pseudogene	RPL11P3	ENSG00000213613	41.012	0.205693	0.256077	0.803246	0.421832	0.999917	41.012	0.00763753	0.315804	0.0241844	0.980706	0.998799	41.012	-0.119484	0.167491	-0.713378	0.475612	0.925694	66.6674	-0.369386	0.272222	-1.35693	0.174803	0.660356	66.6674	-0.339885	0.281627	-1.20686	0.227485	0.704114	66.6674	0.0121395	0.136514	0.0889251	0.929141	0.993759
RNLS|ENSG00000184719	10	88273864	88584530	protein_coding	RNLS	ENSG00000184719	49.6311	-0.0985629	0.230619	-0.427384	0.669099	0.999917	49.6311	-0.0177221	0.280617	-0.0631542	0.949644	0.996039	49.6311	0.0488988	0.149881	0.326251	0.744234	0.971569	124.585	0.073147	0.152326	0.4802	0.631085	0.924514	124.585	0.233689	0.161755	1.44471	0.14854	0.608476	124.585	0.0745099	0.0749998	0.993468	0.320482	0.814028
