## Supplementary material for "Clinical, *in vitro,* and *in vivo* evidence of *WAPL* as a novel cohesinopathy gene and phenotypic driver of 10q22.3q23.2 genomic disorder": Table S11

### Sheet: Sheet1
Table S11 - Analyses of heart function in wild type (WT) and Wapl+/- heterozygotes (Het). Echocardiography data from 13-15 month old female (F) and male (M) mice. % variation and p values associated with genotype, with sex, and with genotype-sex interactions were calculated using Two-Way ANOVA. Red Font, Parameters where WT and Het means are significantly different. LV, left ventricular; EF, Ejec…
Notes (clinical observations from the veterinarian performing the analyses): 1) Mouse 4922 shows elevated LVOT velocity and gradient; 2) Mouse 4918 shows reduced ejection fraction, i.e. reduced heart function. Mouse 4918's mitral valves are brighter/thicker but with normal flow through the valves; 3) Mouse 4947 shows reduced ejection fraction. Thus 1/16 wild type and 2/16 heterozygous mice displa…
			LV volume (ul)		LV Function	LV Diameter (mm)		HeartRate	LV wall thickness (mm)					Left Ventricle Outflow Track Blood Flow				Aorta Blood Flow				Aorta diameter (mm)		Notes
	Mouse ID	Genotype	systole	diastole	%EF	systole	diastole	bpm	Anterior, d	Anterior, s	Posterior, d	Posterior, s	LV mass	mean grad	mean vel	Peak grad	Peak vel	Mean grad	Mean vel	Peak grad	Peak vel	systole	diastole
	4983	F, WT	18	58.2	69.5	2.281	3.702	564	0.846	1.294	0.846	1.302	84.2	1.6	638	5	1119	0.442	332	1.2	549	1.494	1.286
	4980	F, WT	28.9	72.5	60.1	2.775	4.06	501	0.825	1.238	0.809	1.238	93.9	1.6	632	4.8	1092	0.544	368	1.4	589	1.615	1.38
	4941	F, WT	25.9	73	64.5	2.565	4.071	534	0.848	1.263	0.823	1.23	101.9	1.8	672	5	1122	0.693	416	1.9	684	1.637	1.442
	4921	F, WT	26.9	72	62.7	2.693	4.047	428	0.874	1.288	0.814	1.22	100.7	1.26	560	3.8	972	0.726	426	1.7	656	1.566	1.34
	4920	F, WT	18	52.7	65.9	2.293	3.551	524	0.85	1.225	0.806	1.211	97	1.1	514	4.25	1030	0.373	305	1.3	578	ND	ND
	4917	F, WT	19.4	53.9	63.9	2.364	3.584	571	0.842	1.225	0.87	1.218	105	1.3	577	4.2	1020	0.526	362	1.45	602	1.55	1.39
	4911	F, WT	21.7	59	63.2	2.471	3.722	559	0.878	1.225	0.853	1.236	90.6	1.22	552	4.4	1052	0.558	373	1.44	600	1.57	1.36
	4909	F, WT	21.5	68	68.4	2.464	3.953	536	0.832	1.21	0.832	1.22	90	1.9	693	5.6	1182	0.89	472	1.9	690	1.57	1.24
	4984	F, Het	13	49.4	73.8	2.011	3.456	518	0.881	1.374	0.896	1.374	97.1	1.5	610	5.3	1153	0.413	321	1.2	536	1.454	1.27
	4982	F, Het	27.9	67.9	59	2.734	3.95	556	0.876	1.228	0.821	1.205	121	1.5	612	4.7	1088	0.51	356	1.4	589	1.46	1.23
	4979	F, Het	24	61.1	61.1	2.574	3.792	517	0.881	1.27	0.82	1.23	88	1.26	561	4.4	1045	0.446	333	1.3	572	1.45	1.204
	4942	F, Het	21.5	58.7	63.3	2.464	3.714	477	0.891	1.305	0.829	1.29	109.7	1.3	579	4.5	1063	0.361	300	1.1	528	1.46	1.33
	4922	F, Het	22.6	57	60.3	2.512	3.668	585	0.835	1.208	0.849	1.201	86	3.15	887	9.8	1565	0.737	428	1.7	660	1.5	1.32	1
	4919	F, Het	15.8	49.2	67.9	2.179	3.452	505	0.9	1.348	0.886	1.311	109.5	1.7	651	5.1	1134	0.511	357	1.6	633	1.52	1.39
	4918	F, Het	29.5	62.2	52.6	2.798	3.806	546	0.842	1.24	0.842	1.2	118.9	1.26	561	3.7	966	0.489	349	1.4	589	1.56	1.35	2
	4910	F, Het	20.5	56.5	63.7	2.416	3.656	551	0.902	1.3	0.826	1.24	91.9	1.24	447	4.3	1038	0.46	339	1.5	612	1.45	1.215
	4912	M, WT	28.6	76.4	62.6	2.762	4.15	518	0.968	1.385	0.88	1.302	116	2.5	792	6.5	1278	0.873	467	2.06	717	1.57	1.39
	4913	M, WT	25	74.2	66.3	2.618	4.1	558	0.92	1.4	0.887	1.327	123	2.3	757	6.4	1267	1	503	2.5	793	1.648	1.3
	4915	M, WT	21	58.7	64.3	2.437	3.714	614	0.893	1.418	0.901	1.2	97	2.7	827	6.3	1255	0.702	419	1.9	686	1.726	1.527
	4946	M, WT	34.2	89.6	61.9	2.97	4.441	556	0.977	1.446	0.958	1.3	141	1.65	642	5.1	1124	0.824	453	2	709	1.72	1.58
	4947	M, WT	41.6	89.8	54	3.22	4.445	415	0.892	1.364	0.859	1.246	120	2	706	6.2	1245	0.479	346	1.6	624	1.74	1.45	3
	4948	M, WT	35.2	91.8	61.7	3.007	4.488	575	1.038	1.44	1.048	1.368	153	2.9	845	6.15	1240	0.976	493	2.3	754	1.711	1.5
	4949	M, WT	35.8	86.8	58.7	3.029	4.38	503	0.999	1.457	0.907	1.338	157	1.95	698	6	1222	0.684	413	2.1	719	1.66	1.26
	4545	M, WT	25	68.2	63.4	2.614	3.956	439	0.869	1.327	0.869	1.232	102	1.2	545	3.9	982	0.717	423	1.8	558	1.735	1.496
	4916	M, Het	23.5	70.5	66.7	2.552	4.012	567	0.955	1.441	0.868	1.346	109	2.3	756	6.2	1247	1	508	2.48	786	1.611	1.385
	4943	M, Het	27.5	68.9	60.1	2.718	3.973	438	1.04	1.423	1.05	1.362	137	1.7	646	5.3	1154	0.677	411	1.7	652	1.657	1.47
	4944	M, Het	22.8	63.6	64.2	2.52	3.842	598	0.951	1.372	0.876	1.305	103	1.6	632	5.7	1189	0.685	414	1.8	667	1.657	1.48
	4945	M, Het	27	65.7	59	2.697	3.895	580	0.988	1.43	0.954	1.362	119.5	2.1	725	5.9	1213	0.68	412	2	701	1.632	1.35
	4970	M, Het	22.2	63.1	64.8	2.495	3.828	478	0.948	1.447	0.948	1.326	109.2	1.6	631	4.5	1063	0.558	373	1.9	682	1.538	1.24
	4539	M, Het	25.3	73.7	65.6	2.63	4.088	536	0.89	1.381	0.89	1.331	111.3	1.8	675	5.1	1124	0.742	431	1.9	695	1.74	1.4
	4543	M, Het	31.5	80.6	60.9	2.873	4.246	478	0.964	1.412	0.947	1.326	128.2	1.1	523	2.8	843	0.687	413	2.3	763	1.58	1.302
	4502	M, Het	27.9	77.7	64.1	2.737	4.181	512	0.935	1.488	0.906	1.336	120.4	1.85	677	6	1220	0.679	412	1.7	656	1.6	1.27
	avg WT F		22.5375	63.6625	64.775	2.48825	3.83625	527.125	0.849375	1.246	0.831625	1.23438	95.4125	1.4725	604.75	4.63125	1073.62	0.594	381.75	1.53625	618.5	1.57171	1.34829
	avg Het F		21.85	57.75	62.7125	2.461	3.68675	531.875	0.876	1.28413	0.846125	1.25638	102.762	1.61375	613.5	5.225	1131.5	0.490875	347.875	1.4	589.875	1.48175	1.28862
	%change		-3.05047	-9.28726	-3.1841	-1.09515	-3.89703	0.901115	3.13466	3.05979	1.74357	1.78228	7.70339	9.59253	1.44688	12.8205	5.39062	-17.3611	-8.87361	-8.869	-4.62813	-5.72396	-4.42493
	avg WT M		30.8	79.4375	61.6125	2.83213	4.20925	522.25	0.9445	1.40463	0.913625	1.28912	126.125	2.15	726.5	5.81875	1201.62	0.781875	439.625	2.0325	695	1.68875	1.43788
	avg Het M		25.9625	70.475	63.175	2.65275	4.00812	523.375	0.958875	1.42425	0.929875	1.33675	117.2	1.75625	658.125	5.1875	1131.62	0.7135	421.75	1.9725	700.25	1.62687	1.36213
	% change		-15.7062	-11.2825	2.53601	-6.33358	-4.77817	0.215414	1.52197	1.39717	1.77863	3.69437	-7.07631	-18.314	-9.41156	-10.8485	-5.82544	-8.745	-4.06597	-2.95203	0.755396	-3.66395	-5.26819
	Genotype, % variation		5.3	10.6	0.1	4.2	10	0.1	3	2.8	1.6	9	0	1.5	2.2	0	0.1	5.9	5.4	1.8	0.7	17.2	12
	Genotype, p value		0.14	0.02	0.87	0.19	0.02	0.88	0.16	0.075	0.36	0.04	0.89	0.47	0.37	0.97	0.89	0.11	0.12	0.29	0.6	0.0004	0.04
	Sex, % variation		26.6	38.8	2.7	28.3	39.1	0.5	56.7	74.2	46.5	34.1	38.2	15.5	17.4	5.5	6.2	33.7	35	53.7	43.2	51.2	17.5
	Sex, p value		0.002	<0.0001	0.37	0.002	<0.0001	0.72	<0.0001	<0.0001	<0.0001	0.0003	0.0002	0.02	0.02	0.2	0.17	5e-05	0.0003	<0.0001	<0.0001	<0.0001	0.01
	Interactions, % variation		3	0.4	4.9	2.3	0.2	0	0.3	0.3	0	1.2	5	6.6	3.7	6.3	6.2	0.2	0.5	0.3	1.4	0.6	0.2
	Interactions, p value		0.27	0.62	0.23	0.33	0.73	0.92	0.67	0.6	0.96	0.44	0.13	0.13	0.25	0.17	0.17	0.74	0.82	0.68	0.4	0.47	0.8
