## Supplementary material for "Clinical, *in vitro,* and *in vivo* evidence of *WAPL* as a novel cohesinopathy gene and phenotypic driver of 10q22.3q23.2 genomic disorder": Table S12

### Sheet: Guide RNAs
Table S12 - Guide RNAs, primers, ddPCR assay, antibodies
Guide name	Guide sequence	Exon and its amino acid (AA) range	Notes	Expected coordinates (hg38) of CRISPR cut site(s)
WAPL_guide_ko3 (gko3)	AAACTGGTAGCCTCACTATG	Exon 11 (AA 828-860)		chr10:86,460,435
chr10q_g1	GACATCGATTAAGGAGCCGC	7.8 Mb del or dup	Half of wts and half of het dels used this guide	chr10:79,788,887-87,311,071
chr10q_g2	CTAGAGAAGATCCACTTAGC	7.8 Mb del or dup	Half of wts and half of het dels used this guide. Dup used this guide	chr10:79,794,122-87,316,288

### Sheet: Primers
Table S12 - Guide RNAs, primers, ddPCR assay, antibodies
Name	Sequence
Genotyping primers
WAPL_gko3_F1	GAAGTGAACCTCCAGGGGTA
WAPL_gko3_R1	GCGTGTGTACAGATGGCTTC
qPCR primers
WAPL_qF2	TGGGTGTCAACTGAAAAGACTGA
WAPL_qR2	AGGAGGCCACAATGCAATCC
POLR2A_qF3	CGCATCATGAACAGCGATGA
POLR2A_qR3	TGTCAGCATGTTGGACTCGAT

### Sheet: ddPCR assay
Table S12 - Guide RNAs, primers, ddPCR assay, antibodies
Locus	ddPCR assay ID
10q22q23 (WAPL)	Hs00599013_cn

### Sheet: Antibodies
Table S12 - Guide RNAs, primers, ddPCR assay, antibodies
Antibody	Manufacturer	ID	Details	Primary vs secondary	Dilution
WAPL	Proteintech	16370-1-AP	rabbit polyclonal IgG	primary	1:500 or 1:1000
GAPDH (0411)	Santa Cruz	sc-47724	mouse monoclonal IgG1	primary	1:500
Goat anti-rabbit	LICORbio	926-68071	Goat(polyclonal) Anti-Rabbit IgG (H+L), IRDye 680RD, red	secondary	1:10000
Goat anti-mouse	Invitrogen	A32730	IgG (H+L) Highly Cross-Adsorbed, Alexa Fluor Plus 800, green	secondary	1:10000
